# Functional Analysis of G6PD Variants Associated With Low G6PD Activity in the All of Us Research Program

**DOI:** 10.1101/2024.04.12.24305393

**Authors:** Nicholas R. Powell, Renee C. Geck, Dongbing Lai, Tyler Shugg, Todd C. Skaar, Maitreya Dunham

## Abstract

Glucose-6-phosphate dehydrogenase (G6PD) protects red blood cells against oxidative damage through regeneration of NADPH. Individuals with *G6PD* polymorphisms (variants) that produce an impaired G6PD enzyme are usually asymptomatic, but at risk of hemolytic anemia from oxidative stressors, including certain drugs and foods. Prevention of G6PD deficiency-related hemolytic anemia is achievable through *G6PD* genetic testing or whole-genome sequencing (WGS) to identify affected individuals who should avoid hemolytic triggers. However, accurately predicting the clinical consequence of *G6PD* variants is limited by over 800 *G6PD* variants which remain of uncertain significance. There also remains significant variability in which deficiency-causing variants are included in pharmacogenomic testing arrays across institutions: many panels only include c.202G>A, even though dozens of other variants can also cause G6PD deficiency. Here, we seek to improve *G6PD* genotype interpretation using data available in the All of Us Research Program and using a yeast functional assay. We confirm that *G6PD* coding variants are the main contributor to decreased G6PD activity, and that 13% of individuals in the All of Us data with deficiency-causing variants would be missed if only the c.202G>A variant were tested for. We expand clinical interpretation for *G6PD* variants of uncertain significance; reporting that c.595A>G, known as G6PD Dagua or G6PD Açores, and the newly identified variant c.430C>G, reduce activity sufficiently to lead to G6PD deficiency. We also provide evidence that five missense variants of uncertain significance are unlikely to lead to G6PD deficiency, since they were seen in hemi- or homozygous individuals without a reduction in G6PD activity. We also applied the new WHO guidelines and were able to classify two synonymous variants as WHO class C. We anticipate these results will improve the accuracy, and prompt increased use, of *G6PD* genetic tests through a more complete clinical interpretation of *G6PD* variants. As the All of Us data increases from 245,000 to 1 million participants, and additional functional assays are carried out, we expect this research to serve as a template to enable complete characterization of G6PD deficiency genotypes. With an increased number of interpreted variants, genetic testing of *G6PD* will be more informative for preemptively identifying individuals at risk for drug- or food-induced hemolytic anemia.
