## Supplemental Table 12 for "Functional Analysis of G6PD Variants Associated With Low G6PD Activity in the All of Us Research Program"

### Sheet: predictions
WHO 1985 Class	CDS	chr	pos	ref	alt	aaref	aaalt	rs_dbSNP	hg19_chr	hg19_pos	hg18_chr	hg18_pos	aapos	genename	Ensembl_geneid	SIFT_score	SIFT_interp	Polyphen2_HVAR_score	Polyphen2_HVAR_interp	FATHMM_score	FATHMM_interp	VEST4_score	VEST4_interp	REVEL_score	REVEL_interp	MPC_score	MPC_interp	PrimateAI_score	PrimateAI_interp	BayesDel_noAF_score	BD_interp	CADD_raw	CADD_interp	GERP_RS	GERP_interp	scores	consensus	CDS	current_clinvar	WHO 1985 Class
IV	c.1048G>C	X	154532945	C	G	D	H	rs34193178	X	153761160	X	153414354	350	G6PD	ENSG00000160211	0.035	.	0.83	.	-7.02	PP3_M	0.713	.	0.821	PP3	2.22149	PP3_M	0.734153	.	0.650236	PP3_S	3.21957	BP4_M	4	.	3P	PP3	c.1048G>C	conflicting	IV
Unknown	c.751G>A	X	154534054	C	T	D	N	rs782324339	X	153762269	X	153415463	251	G6PD	ENSG00000160211	0.011	.	0.608	.	-7.88	PP3_M	0.394	BP4	0.784	PP3	1.40791	PP3	0.819044	PP3	0.0785473	.	3.58807	BP4_M	4.81	.	3P, 1B	PP3	c.751G>A	NA	Unknown
Unknown	c.697G>A	X	154534108	C	T	V	I	rs781948754	X	153762323	X	153415517	233	G6PD	ENSG00000160211	0.179	BP4	0.128	.	-5.23	PP3_M	0.194	BP4_M	0.626	.	0.83824	.	0.599111	.	0.0498569	.	1.50601	BP4_M	4.65	.	2B	BP4	c.697G>A	uncertain	Unknown
Unknown	c.595A>G	X	154534387	T	C	I	V	rs781865768	X	153762602	X	153415796	199	G6PD	ENSG00000160211	0.001	PP3	0.747	.	-5.48	PP3_M	0.335	BP4	0.86	PP3	0.375176	.	0.683704	.	0.614798	PP3_S	3.38105	BP4_M	5.48	.	3P, 1B	PP3	c.595A>G	conflicting	Unknown
Unknown	c.582C>G	X	154534400	G	C	D	E	rs145247580	X	153762615	X	153415809	194	G6PD	ENSG00000160211	0.686	BP4_M	0.003	BP4_M	-5.64	PP3_M	0.25	BP4_M	0.497	.	0.161387	.	0.511633	.	-0.0751522	.	1.37553	BP4_M	3.83	.	3B	BP4_M	c.582C>G	conflicting	Unknown
Unknown	c.433A>T	X	154535220	T	A	T	S	rs782264331	X	153763435	X	153416629	145	G6PD	ENSG00000160211	1	BP4_M	0.001	BP4_M	-4.6	PP3	0.102	BP4_M	0.418	.	0.15412	.	0.369652	BP4	-0.0437239	.	0.929378	BP4_M	4.3	.	4B	BP4	c.433A>T	uncertain	Unknown
NA	c.430C>G	X	154535223	G	C	P	A	.	X	153763438	X	153416632	144	G6PD	ENSG00000160211	0.005	.	0.128	.	-7.2	PP3_M	0.567	.	0.762	.	0.186497	.	0.557884	.	0.339174	PP3_M	2.32589	BP4_M	5.67	.	1P	PP3_M	c.430C>G	NA	NA
IV	c.376A>G	X	154535277	T	C	N	D	rs1050829	X	153763492	X	153416686	126	G6PD	ENSG00000160211	0.241	BP4	0	BP4_M	-5.82	PP3_M	0.148	BP4_M	0.274	BP4	0.196582	.	0.390914	BP4	-0.376661	BP4_M	0.292191	BP4_M	0.495	.	6B	BP4	c.376A>G	conflicting	IV
I/II/III	c.563C>T	X	154534419	G	A	S	F	rs5030868	X	153762634	X	153415828	188	G6PD	ENSG00000160211	0.017	.	0.039	BP4	-4.87	PP3	0.564	.	0.811	PP3	0.202135	.	0.361571	BP4_M	0.453964	PP3_M	3.10181	BP4_M	5.65	.	2P, 2B	conflicting	c.563C>T	pathogenic	I/II/III
I/II/III	c.1388G>A	X	154532257	C	T	R	H	rs72554664	X	153760472	X	153413666	463	G6PD	ENSG00000160211	0.002	.	0.777	.	-6.99	PP3_M	0.765	PP3	0.869	PP3_M	2.30488	PP3_M	0.719779	.	0.769729	PP3_S	3.81325	BP4_M	5.7	.	4P	PP3	c.1388G>A	pathogenic	I/II/III
I/II/III	c.1360C>T	X	154532390	G	A	R	C	rs398123546	X	153760605	X	153413799	454	G6PD	ENSG00000160211	0	PP3_M	0.997	PP3	-7.3	PP3_M	0.879	PP3_M	0.938	PP3_M	2.39889	PP3_M	0.82244	PP3	0.807696	PP3_S	4.42998	BP4_M	4.83	.	7P	PP3	c.1360C>T	pathogenic	I/II/III
I/II/III	c.1240A>C	X	154532614	T	G	N	H	rs201794043	X	153760829	X	153414023	414	G6PD	ENSG00000160211	0.186	BP4	0.003	BP4_M	-6.94	PP3_M	0.323	BP4	0.536	.	0.98382	.	0.548029	.	-0.112834	.	1.87804	BP4_M	5.82	.	3B	BP4	c.1240A>C	conflicting	I/II/III
I/II/III	c.1024C>T	X	154532969	G	A	L	F	rs137852342	X	153761184	X	153414378	342	G6PD	ENSG00000160211	0.144	BP4	0.5	.	-7.06	PP3_M	0.766	PP3	0.705	PP3	1.46084	PP3	0.757271	.	0.610816	PP3_S	1.815	BP4_M	4	.	4P, 1B	PP3	c.1024C>T	conflicting	I/II/III
I/II/III	c.968T>C	X	154533025	A	G	L	P	rs76723693	X	153761240	X	153414434	323	G6PD	ENSG00000160211	0.048	.	0.173	.	-7.18	PP3_M	0.88	PP3_M	0.813	PP3	1.74787	PP3	0.622066	.	0.672451	PP3_S	3.04998	BP4_M	5.62	.	4P	PP3	c.968T>C	conflicting	I/II/III
I/II/III	c.844G>C	X	154533596	C	G	D	H	rs137852318	X	153761811	X	153415005	282	G6PD	ENSG00000160211	0.001	PP3	0.936	.	-7.06	PP3_M	0.74	.	0.877	PP3_M	2.22588	PP3_M	0.741665	.	0.692595	PP3_S	3.0538	BP4_M	5.67	.	4P	PP3	c.844G>C	conflicting	I/II/III
I/II/III	c.542A>T	X	154534440	T	A	D	V	rs5030872	X	153762655	X	153415849	181	G6PD	ENSG00000160211	0.073	.	0.056	BP4	-4.78	PP3	0.675	.	0.607	.	0.294296	.	0.265936	BP4_M	0.335802	PP3_M	2.64118	BP4_M	5.65	.	1P, 2B	conflicting	c.542A>T	pathogenic	I/II/III
I/II/III	c.477G>C	X	154535176	C	G	M	I	rs370918918	X	153763391	X	153416585	159	G6PD	ENSG00000160211	0.05	.	0.322	.	-4.73	PP3	0.71	.	0.777	PP3	0.299785	.	0.566025	.	0.410284	PP3_M	2.04766	BP4_M	5.35	.	2P	PP3	c.477G>C	conflicting	I/II/III
I/II/III	c.466G>A	X	154535187	C	T	E	K	rs137852313	X	153763402	X	153416596	156	G6PD	ENSG00000160211	1	BP4_M	0.006	BP4_M	-5.93	PP3_M	0.206	BP4_M	0.553	.	0.195759	.	0.441767	BP4	0.124368	.	0.932856	BP4_M	4.81	.	4B	BP4	c.466G>A	conflicting	I/II/III
I/II/III	c.375G>C	X	154535278	C	G	M	I	rs782130334	X	153763493	X	153416687	125	G6PD	ENSG00000160211	1	BP4_M	0.001	BP4_M	-5.61	PP3_M	0.14	BP4_M	0.37	BP4	0.191661	.	0.350474	BP4_M	-0.175923	.	-0.395238	BP4_S	-0.435	BP4	6B	BP4	c.375G>C	likely benign	I/II/III
I/II/III	c.311G>A	X	154535342	C	T	R	H	rs181277621	X	153763557	X	153416751	104	G6PD	ENSG00000160211	0.622	BP4_M	0.016	BP4	-4.79	PP3	0.528	.	0.602	.	0.227517	.	0.386096	BP4	0.212661	PP3	2.26642	BP4_M	4.03	.	1P, 3B	BP4	c.311G>A	benign	I/II/III
I/II/III	c.202G>A	X	154536002	C	T	V	M	rs1050828	X	153764217	X	153417411	68	G6PD	ENSG00000160211	0.007	.	0.957	.	-6.26	PP3_M	0.427	BP4	0.826	PP3	0.505607	.	0.671874	.	0.406482	PP3_M	3.20569	BP4_M	5.25	.	2P, 1B	conflicting	c.202G>A	pathogenic	I/II/III
